# Hypertension Associated Characteristics of Gut Archaea and Their Interaction Network with Bacteria

**DOI:** 10.1101/2024.04.25.24305417

**Authors:** Wen Yuan, Yihang Chen, Jian Meng, Luyun Fan, Hongjie Chi, Jing Li, Xun Zhang, Lin Feng, Pixiong Su, Jiuchang Zhong, Tianhui Li, Baicun Li, Xiaoyan Liu

**Affiliations:** Medical Research Center, Beijing Institute of Respiratory Medicine and Beijing Chao-Yang Hospital, Capital Medical University, Beijing 100020, China; Heart Center, Beijing Chao-Yang Hospital, Capital Medical University, Beijing 100020, China; Chinese Academy of Medical Sciences, Peking Union Medical College, National Key Laboratory of Cardiovascular Diseases, Fuwai Hospital, State Key Laboratory of Cardiovascular Disease, Beijing 100037, China; Department of Hypertension, Beijing Anzhen Hospital, Capital Medical University, Beijing 100029, China; Evidence-Based Medicine Center, Beijing Institute of Respiratory Medicine and Beijing Chao-Yang Hospital, Capital Medical University, Beijing 100020, China; Institute of Digestive Disease and Department of Medicine and Therapeutics, State Key Laboratory of Digestive Disease, Li Ka Shing Institute of Health Sciences, The Chinese University of Hong Kong, Hong Kong; Center of Respiratory Medicine, China-Japan Friendship Hospital, National Center for Respiratory Medicine, Institute of Respiratory Medicine, Chinese Academy of Medical Sciences, National Clinical Research Center for Respiratory Diseases, State Key Laboratory of Respiratory Health and Multimorbidity, Beijing 100029, China; Department of Respiratory and Critical Care Medicine, Beijing Institute of Respiratory Medicine and Beijing Chao-Yang Hospital, Capital Medical University, Beijing, 100020, China

**Keywords:** hypertension, gut archaeome, gut bacteria, diagnostic biomarker, gut microbiome

## Abstract

**Background:** Hypertension is a major global health challenge and a leading contributor to cardiovascular morbidity and mortality. Increasing evidence indicates that the gut microbiota contributes to the development and progression of hypertension. However, the role of gut archaea, an understudied component of the microbiome, remains poorly defined.

**Methods:** A total of 246 fecal metagenomic samples from two independent cohorts were analyzed, including 83 healthy controls and 163 individuals with hypertension. Gut archaeal composition, diversity, and interaction networks were assessed, and a diagnostic model was constructed using random forest.

**Results:** Compared with healthy controls, individuals with hypertension exhibited significantly reduced archaeal richness (Chao1 index, P = 0.0024) and distinct community structure (Adonis, P = 0.011). Hypertension status was a major host factor associated with variation in archaeal community composition. Methanobacteriota was the dominant archaeal phylum in both groups. However, key methanogenic archaea, including *Methanobrevibacter_A_smithii, Methanosphaera_sp900322125*, and *Methanomassiliicoccus_A_sp905203995*, were significantly depleted in HTN. Hypertension also altered the correlations between gut archaea and clinical indicators, including blood pressure and lipid parameters, and markedly reshaped archaeal–archaeal and archaeal–bacterial interaction networks. A diagnostic model based on three core methanogenic archaeal taxa achieved an AUC of 0.945 in the combined cohort and demonstrated strong performance in the two independent cohorts (AUC = 0.858 and 0.999).

**Conclusions:** This study provides the first comprehensive characterization of gut archaeal dysbiosis in hypertension. Reduced methanogenic archaea and remodeled cross-domain networks are hallmarks of hypertension. Gut archaeal signatures serve as promising noninvasive biomarkers.

---

Hypertension remains a major global health challenge and is strongly associated with increased risks of cardiovascular disease, stroke, and mortality.^1^ The development and progression of hypertension are influenced by a complex interplay of genetic predisposition, lifestyle behaviors, and environmental exposures.^2^ In recent years, the gut microbiome has emerged as an important contributor to systemic blood pressure regulation, attracting increasing attention for its role in hypertension pathophysiology.^3–6^ Microbial-derived metabolites are key mediators linking gut microbiota dysbiosis to cardiovascular disease severity, with trimethylamine N-oxide and imidazole propionate representing well-characterized examples.^17^

The gut microbiome comprises bacteria, archaea, viruses, and fungi and plays a central role in host metabolism, immune regulation, and overall health.^7,8^ Archaea represent a distinct and diverse domain of life alongside bacteria and eukaryotes.^9^ Although bacterial components of the microbiome have been extensively investigated, the archaeal fraction offers valuable insights into the complexity of hypertension. Recent multi-kingdom microbiome studies indicate that non-bacterial microbial taxa, including archaea and fungi, contribute to disease pathogenesis. Distinct archaeome and mycobiome signatures have been identified in conditions such as colorectal cancer and inflammatory bowel disease.^18^

Emerging studies further highlight links between gut archaea and human health.^10^ Kim et al. reported a high abundance of halophilic archaea in the gut archaeome of Korean individuals.^11^ Barnett et al. demonstrated that *Methanobrevibacter smithii* (MSS) is inversely associated with childhood asthma risk, with higher relative abundance correlating with lower disease incidence.^12^ In colorectal cancer, halophilic archaea are enriched while methanogenic archaea are depleted, with the halophilic archaeon *Natrinema sp.* J7-2 progressively increasing from healthy individuals to adenoma and colorectal cancer.^13^ Alterations in the gut archaeal community have also been reported in idiopathic pulmonary arterial hypertension (IPAH), where multi-kingdom microbial signatures including archaeal taxa provide improved diagnostic performance compared with single-kingdom markers.^34^ Despite these observations, the relationship between gut archaea and hypertension remains largely undefined.

The present study aimed to characterize gut archaeal profiles in hypertensive and normotensive individuals and to identify archaeal community alterations associated with hypertension. Using high-resolution metagenomic sequencing and integrative analytical approaches in two independent cohorts comprising 246 participants from different geographic regions,^14^ we examined archaeal community composition, diversity, and interactions with gut bacteria. In addition, we evaluated the potential diagnostic value of archaeal signatures for hypertension, providing new insights into the role of the gut microbiome in blood pressure regulation.
