## Supplementary material for "Hypertension Associated Characteristics of Gut Archaea and Their Interaction Network with Bacteria": Table S1

### Sheet: Table S1
	Table S1. Differential archaea species between HTN and HC in all samples by MMUPhin. HC: healthy control, HTN: hypertension.
	feature	exposure	coef	stderr	pval	k	tau2	stderr.tau2	pval.tau2	I2	H2	weight_StudyID1	weight_StudyID2	pval.bonf	qval.fdr	Prevalance	Mean Abundance
s__Methanosphaera_sp900322125	s__Methanosphaera_sp900322125	HTN	-0.0381067	0.0133485	0.00430694	2	0	0.000251987	0.649285	0	1	50.5035	49.4965	1	0.736654	44.7154	1.20672
s__Methanobrevibacter_A_smithii	s__Methanobrevibacter_A_smithii	HTN	-0.0757607	0.0321411	0.0184167	2	0	0.00146095	0.339005	0	1	50.0792	49.9208	1	0.736654	60.9756	6.41682
s__Methanomassiliicoccus_A_sp905203995	s__Methanomassiliicoccus_A_sp905203995	HTN	-0.0128013	0.00560393	0.0223512	2	0	4.4412e-05	0.938774	0	1	69.1241	30.8759	1	0.736654	34.5528	0.287631
s__Methanobrevibacter_A_oralis	s__Methanobrevibacter_A_oralis	HTN	-0.00816634	0.00433431	0.0595494	2	0	2.65678e-05	0.592304	0	1	64.5716	35.4284	1	0.736654	11.7886	0.107498
s__JAFGOA01_sp016926735	s__JAFGOA01_sp016926735	HTN	0.00804597	0.00428938	0.0606841	2	0	2.60198e-05	0.463376	0	1	71.8066	28.1934	1	0.736654	25.2033	0.157889
s__JABIKK01_sp018658955	s__JABIKK01_sp018658955	HTN	0.00700936	0.00382103	0.0665918	2	0	2.06479e-05	0.977065	0	1	72.7106	27.2894	1	0.736654	17.0732	0.113892
s__UBA71_sp905187815	s__UBA71_sp905187815	HTN	-0.0221985	0.0128035	0.0829556	2	0	0.00023183	0.19561	0	1	18.2496	81.7504	1	0.736654	42.6829	1.87838
s__Methanobrevibacter_A_sp902764455	s__Methanobrevibacter_A_sp902764455	HTN	-0.00565408	0.00380788	0.137586	2	0	2.0506e-05	0.303463	0	1	70.7023	29.2977	1	0.736654	16.6667	0.10275
s__Methanobrevibacter_ruminantium_A	s__Methanobrevibacter_ruminantium_A	HTN	-0.00854395	0.00667534	0.200571	2	0	6.30177e-05	0.38597	0	1	45.5535	54.4465	1	0.736654	14.6341	0.22879
s__Methanobrevibacter_A_millerae_B	s__Methanobrevibacter_A_millerae_B	HTN	0.00673522	0.00549222	0.220078	2	0	4.2659e-05	0.942717	0	1	62.9358	37.0642	1	0.736654	19.1057	0.199506
s__Methanobrevibacter_A_sp900314695	s__Methanobrevibacter_A_sp900314695	HTN	0.00722547	0.00641441	0.259978	2	0	5.81874e-05	0.216552	0	1	56.117	43.883	1	0.736654	39.4309	0.35334
s__Natronorubrum_halalkaliphilum	s__Natronorubrum_halalkaliphilum	HTN	0.00206017	0.00185657	0.267145	2	0	4.87459e-06	0.540661	0	1	0.864804	99.1352	1	0.736654	10.9756	0.47889
s__UBA460_sp018238545	s__UBA460_sp018238545	HTN	0.00349053	0.00354815	0.325233	2	0	1.7804e-05	0.632747	0	1	76.04	23.96	1	0.736654	14.2276	0.100261
s__Saliphagus_infecundisoli	s__Saliphagus_infecundisoli	HTN	0.0041525	0.00432123	0.336576	2	0	2.64076e-05	0.540967	0	1	12.6228	87.3772	1	0.736654	10.9756	0.224488
s__Methanobacterium_D_sp023411115	s__Methanobacterium_D_sp023411115	HTN	0.00451527	0.00478602	0.345461	2	0	3.23939e-05	0.88	0	1	37.9667	62.0333	1	0.736654	18.6992	0.140137
s__Methanosphaera_stadtmanae	s__Methanosphaera_stadtmanae	HTN	-0.00641545	0.00721509	0.373911	2	0	7.36204e-05	0.896282	0	1	62.5606	37.4394	1	0.737786	35.7724	0.392674
s__Nitrosocosmicus_sp008389435	s__Nitrosocosmicus_sp008389435	HTN	-0.00487188	0.00557534	0.382213	2	0	4.396e-05	0.903254	0	1	33.5058	66.4942	1	0.737786	14.6341	0.185457
s__Loki-b32_sp019057865	s__Loki-b32_sp019057865	HTN	0.00240694	0.0027933	0.388862	2	0	1.10345e-05	0.774157	0	1	93.5297	6.47025	1	0.737786	29.2683	0.261681
s__UBA71_sp006954465	s__UBA71_sp006954465	HTN	-0.018469	0.022541	0.412585	2	0	0.000718554	0.704136	0	1	32.2345	67.7655	1	0.742249	81.7073	5.85243
s__Methanobrevibacter_C_arboriphilus_A	s__Methanobrevibacter_C_arboriphilus_A	HTN	0.00235882	0.00307359	0.442815	2	0	1.336e-05	0.604703	0	1	84.417	15.583	1	0.753168	14.6341	0.104824
s__TEKIR-8_sp016839555	s__TEKIR-8_sp016839555	HTN	0.00152654	0.00211372	0.470167	2	2.65724e-06	3.03311e-06	0.0684709	6.08974	1.06485	94.5875	5.4125	1	0.772036	11.7886	0.119806
s__Nitrosotenuis_sp021824845	s__Nitrosotenuis_sp021824845	HTN	0.0336022	0.0468936	0.473643	2	0.00303165	0.00176744	0.00279825	65.0192	2.85871	38.0869	61.9131	1	0.775275	14.6341	3.5613
s__Methanobrevibacter_sp900314635	s__Methanobrevibacter_sp900314635	HTN	-0.00367948	0.00518648	0.478054	2	0	3.80418e-05	0.670901	0	1	59.039	40.961	1	0.777901	21.1382	0.173358
s__Methanosarcina_mazei	s__Methanosarcina_mazei	HTN	-0.00866379	0.0129763	0.504348	2	0	0.000238131	0.683861	0	1	32.7861	67.2139	1	0.793241	43.9024	1.17982
s__UBA460_sp023705945	s__UBA460_sp023705945	HTN	0.00264604	0.00417167	0.525892	2	0	2.46113e-05	0.175472	0	1	30.8197	69.1803	1	0.806343	11.7886	0.112068
s__Nitrosopumilus_sp001541925	s__Nitrosopumilus_sp001541925	HTN	0.0031559	0.00637306	0.620463	2	8.06781e-06	5.66447e-05	0.136042	9.33522	1.10296	37.7453	62.2547	1	0.84415	17.0732	0.215378
s__Methanobrevibacter_B_sp900314605	s__Methanobrevibacter_B_sp900314605	HTN	-0.00247726	0.00531525	0.641168	2	1.7856e-05	3.34423e-05	0.0818509	26.5298	1.3611	70.0304	29.9696	1	0.850814	21.5447	0.161553
s__Methanobrevibacter_A_smithii_A	s__Methanobrevibacter_A_smithii_A	HTN	0.000735081	0.00176733	0.677463	2	0	4.41724e-06	0.581528	0	1	97.2717	2.72827	1	0.859787	12.1951	0.166999
s__Methanomethylophilus_sp001481295	s__Methanomethylophilus_sp001481295	HTN	0.00452406	0.0118264	0.702063	2	0	0.000197798	0.364183	0	1	52.79	47.21	1	0.867844	16.6667	0.66882
s__Haloferax_massiliensis	s__Haloferax_massiliensis	HTN	-0.00332408	0.0111664	0.765942	2	5.53975e-05	0.000152133	0.105469	17.053	1.20559	25.8988	74.1012	1	0.90236	27.2358	0.778617
s__JAFGJW01_sp016928835	s__JAFGJW01_sp016928835	HTN	-0.00152745	0.00543976	0.778868	2	0	4.18481e-05	0.812113	0	1	20.1006	79.8994	1	0.908805	15.0407	0.250532
s__Methanobrevibacter_sp017646885	s__Methanobrevibacter_sp017646885	HTN	0.00157113	0.00693044	0.820657	2	0	6.7926e-05	0.620838	0	1	62.2435	37.7565	1	0.926161	13.0081	0.258114
s__Methanobrevibacter_A_sp900319535	s__Methanobrevibacter_A_sp900319535	HTN	-0.00087233	0.00422388	0.836382	2	1.42838e-05	1.67528e-05	0.0533318	30.4418	1.43764	74.471	25.529	1	0.929563	18.6992	0.110959
s__Methanocorpusculum_sp001940805	s__Methanocorpusculum_sp001940805	HTN	-0.00179754	0.00970958	0.853127	2	2.01442e-05	0.000125374	0.133862	8.0568	1.08763	74.7929	25.2071	1	0.935927	10.5691	0.485318
s__Acidiplasma_aeolicum	s__Acidiplasma_aeolicum	HTN	-0.00144387	0.00827939	0.861556	2	0	9.6942e-05	0.158675	0	1	6.92151	93.0785	1	0.940435	19.1057	1.34553
s__Methanocorpusculum_sp017622255	s__Methanocorpusculum_sp017622255	HTN	0.00188956	0.0119342	0.874195	2	0	0.000201419	0.546817	0	1	21.7078	78.2922	1	0.947011	43.9024	1.55755
s__Methanobrevibacter_A_sp902789505	s__Methanobrevibacter_A_sp902789505	HTN	-0.000385487	0.00348733	0.911982	2	0	1.71989e-05	0.348043	0	1	78.7974	21.2026	1	0.962591	13.8211	0.107071
s__Methanomassiliicoccus_A_intestinalis	s__Methanomassiliicoccus_A_intestinalis	HTN	-0.00181575	0.0175639	0.917662	2	0.000265177	0.00042621	0.0602635	42.4956	1.739	44.6932	55.3068	1	0.965372	59.7561	1.49299
s__Methanobrevibacter_A_sp900766745	s__Methanobrevibacter_A_sp900766745	HTN	-0.00440961	0.0511642	0.931319	2	0	0.00370209	0.509358	0	1	33.4915	66.5085	1	0.970512	89.8374	28.6424
s__Methanobrevibacter_A_woesei	s__Methanobrevibacter_A_woesei	HTN	0.000129944	0.00948625	0.989071	2	2.80411e-05	0.000125059	0.123479	14.9025	1.17512	39.5712	60.4288	1	0.996639	35.3659	0.509013
s__Haloarcula_hispanica	s__Haloarcula_hispanica	HTN	2.64795e-05	0.00507803	0.995839	2	0	3.64674e-05	0.991887	0	1	23.3867	76.6133	1	0.99864	15.0407	0.191613
